# The anthropogenic fingerprint on emerging infectious diseases

**DOI:** 10.1101/2024.05.22.24307684

**Authors:** Rory Gibb, Sadie J. Ryan, David Pigott, Maria del Pilar Fernandez, Renata L. Muylaert, Gregory F. Albery, Daniel J. Becker, Jason K. Blackburn, Hernan Caceres-Escobar, Michael Celone, Evan A. Eskew, Hannah K. Frank, Barbara A. Han, Erin N. Hulland, Kate E. Jones, Rebecca Katz, Adam Kucharski, Direk Limmathurotsakul, Catherine A. Lippi, Joshua Longbottom, Juan Fernando Martinez, Jane P. Messina, Elaine O. Nsoesie, David W. Redding, Daniel Romero-Alvarez, Boris V. Schmid, Stephanie N. Seifert, Anabel Sinchi, Christopher H. Trisos, Michelle Wille, Colin J. Carlson

## Abstract

Emerging infectious diseases are increasingly understood as a hallmark of the Anthropocene^1–3^. Most experts agree that anthropogenic ecosystem change and high-risk contact among people, livestock, and wildlife have contributed to the recent emergence of new zoonotic, vector-borne, and environmentally-transmitted pathogens^1,4–6^. However, the extent to which these factors also structure landscapes of human infection and outbreak risk is not well understood, beyond certain well-studied disease systems^7–9^. Here, we consolidate 58,319 unique records of outbreak events for 32 emerging infectious diseases worldwide, and systematically test the influence of 16 hypothesized social and environmental drivers on the geography of outbreak risk, while adjusting for multiple detection, reporting, and research biases. Across diseases, outbreak risks are widely associated with mosaic landscapes where people live alongside forests and fragmented ecosystems, and are commonly exacerbated by long-term decreases in precipitation. The combined effects of these drivers are particularly strong for vector-borne diseases (e.g., Lyme disease and dengue fever), underscoring that policy strategies to manage these emerging risks will need to address land use and climate change^10–12^. In contrast, we find little evidence that spillovers of directly-transmitted zoonotic diseases (e.g., Ebola virus disease and mpox) are consistently associated with these factors, or with other anthropogenic drivers such as deforestation and agricultural intensification^13^. Most importantly, we find that observed spatial outbreak intensity is primarily an artefact of the geography of healthcare access, indicating that existing disease surveillance systems remain insufficient for comprehensive monitoring and response: across diseases, outbreak reporting declined by a median of 32% (range 1.2%-96.7%) for each additional hour’s travel time from the nearest health facility. Our findings underscore that disease emergence is a multicausal feature of social-ecological systems, and that no one-size-fits-all global strategy can prevent epidemics and pandemics. Instead, ecosystem-based interventions should follow regional priorities and system-specific evidence, and be paired with investment in One Health surveillance and health system strengthening.
