## Supplementary Table 1 for "The anthropogenic fingerprint on emerging infectious diseases"

### Sheet: SUPPTABLE1_DISEASESOURCES
Disease	Pathogen	Pathogen type	Principal human infection route	Principal sylvatic reservoir	Vector type (if applicable)	Case report metric	Geo extent	Time period	Spatial data type	Num. outbreak events	Data accessibility (defined below*)	Source	Source or organisation URL
Anthrax	Bacillus anthracis	Bacterium	Environmental	Ungulates		Georeferenced outbreak locations	Global	1995-2010	Point	121	BYREQ+	Jason Blackburn / Carlson et al	https://pubmed.ncbi.nlm.nih.gov/31086311/
Argentine haemorrhagic fever	Junín mammarenavirus (JUNV)	Virus	Zoonotic (direct)	Rodents		Annual counts of confirmed/probable cases per named locality	Argentina	2000-2020	Point	415	BYREQ	Programa Nacional de Control de la Fiebre Hemorragica Argentina (annual reports)	https://www.argentina.gob.ar/salud/anlis/inevh/actividades/programas-de-prevencion-y-control-de-enfermedades
Brazilian spotted fever	Rickettsia rickettsii; R. parkerii	Rickettsia	Zoonotic (vector-borne)	Mammal (multi-taxa)	Tick	Annual counts of confirmed cases per admin-2 unit	Brazil	2001-2020	Polygon	1531	OPEN+	Brazil SINAN (Notifiable Diseases Information System)	https://datasus.saude.gov.br/
Chagas disease (acute)	Trypanosoma cruzi	Protozoa	Zoonotic (vector-borne)	Mammals (multi-taxa)	Triatomine bug	Annual counts of confirmed cases per admin-2 unit	Brazil	2001-2020	Polygon	1263	OPEN+	Brazil SINAN (Notifiable Diseases Information System)	https://datasus.saude.gov.br/
						Georeferenced acute case locations	Americas	2000-2015	Point and polygon	497	OPEN	Literature and surveillance reports (Browne 2017)	https://www.nature.com/articles/sdata201750
Chikungunya	Chikungunya alphavirus (CHIKV)	Virus	Vector-borne	Mammals (multi-taxa)	Mosquito	Georeferenced outbreak locations	Global	2002-2011	Point and polygon	1020	BYREQ+	Literature and surveillance reports (Nsoesie 2016)	https://pubmed.ncbi.nlm.nih.gov/27239817/
Crimean-Congo haemorrhagic fever	Crimean-Congo haemorrhagic fever nairovirus (CCHFV)	Virus	Zoonotic (vector-borne)	Ticks, mammals (multi-taxa)	Tick	Georeferenced outbreak locations	Eurasia and Africa	1953-2013	Point and polygon	1721	OPEN	Literature and surveillance reports (Messina 2015)	https://www.ncbi.nlm.nih.gov/pmc/articles/PMC4409013/
						Georeferenced outbreak locations	Africa	2013-2020	Point	51	OPEN	Literature and surveillance reports (Lule 2022)	https://www.journalofinfection.com/article/S0163-4453(22)00545-X/pdf
Dengue	Dengue flaviviruses (DENV 1-4)	Virus	Vector-borne	Primates	Mosquito	Georeferenced outbreak locations	Global	1985-2015	Point and polygon	12668	OPEN	Literature and surveillance reports (Messina 2014)	https://www.nature.com/articles/sdata20144
Eastern equine encephalitis	Eastern equine encephalitis alphavirus (EEEV)	Virus	Zoonotic (vector-borne)	Wild birds	Mosquito	Annual counts of confirmed cases per admin-2 unit	USA	2003-2020	Polygon	147	BYREQ	US CDC ArboNet	https://www.cdc.gov/mosquitoes/php/arbonet/index.html
Ebola virus disease	Ebola filoviruses	Virus	Zoonotic (direct)	Bats (presumed)		Georeferenced locations of outbreak index cases	Africa	1976-2022	Point and polygon	36	OPEN	Literature and surveillance reports (Pigott 2016, supplemented for this study)	https://pubmed.ncbi.nlm.nih.gov/27414263/
Hantavirus cardiopulmonary syndrome	South American orthohantaviruses	Virus	Zoonotic (direct)	Rodents		Annual counts of confirmed cases per admin-2 unit	Brazil	2001-2020	Polygon	1254	OPEN+	Brazil SINAN (Notifiable Diseases Information System)	https://datasus.saude.gov.br/
						Annual counts of confirmed cases per admin-2 unit	Argentina	2015-2018	Polygon	137	BYREQ	Argentina SISA (Notifiable Diseases Surveillance System)	https://www.argentina.gob.ar/salud/epidemiologia/fichas
Hendra virus disease	Hendra paramyxovirus (HENV)	Virus	Zoonotic (direct)	Bats		Georeferenced locations of outbreak index cases	Australia	1994-2013	Point and polygon	11	BYREQ+	Literature and surveillance reports (Pigott unpublished)	Unpublished
Avian influenza	Influenza A strain H5N1	Virus	Zoonotic (direct)	Livestock (poultry), wild birds		Georeferenced case/case cluster locations	Asia	2006-2014	Polygon	257	OPEN	Literature and surveillance reports (Kucharski 2015)	https://journals.plos.org/ploscompbiol/article?id=10.1371/journal.pcbi.1004154
Jamestown Canyon virus disease	Jamestown Canyon orthobunyavirus (JCV)	Virus	Zoonotic (vector-borne)	Wild birds	Mosquito	Annual counts of confirmed cases per admin-2 unit	USA	2011-2020	Polygon	178	BYREQ	US CDC ArboNet	https://www.cdc.gov/mosquitoes/php/arbonet/index.html
Japanese encephalitis	Japanese encephalitis flavivirus (JEV)	Virus	Zoonotic (vector-borne)	Wild birds, livestock	Mosquito	Georeferenced case/outbreak locations	Asia & Oceania	1935-2015	Point and polygon	3367	BYREQ+	Literature and surveillance reports	https://doi.org/10.26188/25661949.v1
LaCrosse encephalitis	LaCrosse orthobunyavirus (LACV)	Virus	Zoonotic (vector-borne)	Wild birds	Mosquito	Annual counts of confirmed cases per admin-2 unit	USA	2003-2020	Polygon	862	BYREQ	US CDC ArboNet	https://www.cdc.gov/mosquitoes/php/arbonet/index.html
Lassa fever	Lassa mammarenavirus (LASV)	Virus	Zoonotic (direct)	Rodents		Georeferenced outbreak locations	West Africa	1989-2018	Point	100	OPEN	Literature and surveillance reports (Gibb et al 2017)	https://pubmed.ncbi.nlm.nih.gov/28875769/
						Annual counts of confirmed cases per admin-2 unit	Nigeria	2012-2019	Polygon	343	OPEN	Nigeria Centre for Disease Control surveillance data (Redding et al 2021)	https://www.nature.com/articles/s41467-021-25910-y
						Annual outbreak occurrence per admin-2 unit	Liberia	2019-2020	Polygon	13	OPEN+	Published surveillance data from Liberia (Jetoh et al 2022)	https://pubmed.ncbi.nlm.nih.gov/35817283/
Lyme disease	Borrelia burgdorferi	Bacterium	Zoonotic (vector-borne)	Mammals (multi-taxa)	Tick	Annual counts of confirmed cases per admin-2 unit	USA	2000-2019	Polygon	17956	OPEN	US CDC	https://www.cdc.gov/mosquitoes/php/arbonet/index.html
Marburg virus disease	Marburg filoviruses	Virus	Zoonotic (direct)	Bats		Georeferenced locations of outbreak index cases	Africa	1975-2023	Point and polygon	25	BYREQ+	Literature and surveillance reports (Pigott 2017; supplemented for this study)	https://pubmed.ncbi.nlm.nih.gov/29031848/
Mayaro fever	Mayaro alphavirus (MAYV)	Virus	Zoonotic (vector-borne)	Mammals (multi-taxa)	Mosquito	Georeferenced outbreak locations	Latin America	1981-2021	Point and polygon	168	OPEN	Literature and surveillance reports (Celone et al 2023)	https://www.nature.com/articles/s41597-023-02302-z
Melioidosis	Burkholderia pseudomallei	Bacterium	Environmental	None/unclear		Georeferenced outbreak locations	Global	1910-2014	Point	673	OPEN	Literature and surveillance reports (Limmathurotsakul et al 2016)	https://pubmed.ncbi.nlm.nih.gov/26877885/
Middle East respiratory syndrome (MERS)	MERS betacoronavirus (MERS-CoV)	Virus	Zoonotic (direct)	Bats, livestock (camels)		Georeferenced locations of presumed outbreak index cases	Arabian Peninsula	2012-2016	Point and polygon	193	OPEN	Literature and surveillance reports (IHME)	https://ghdx.healthdata.org/record/ihme-data/geopositioned-mers-cov-occurrences-database-1983-2017
Mpox	Monkeypox orthopoxvirus (MPXV)	Virus	Zoonotic (direct)	Rodents		Georeferenced locations of presumed outbreak index cases	Africa	1981-2019	Point and polygon	498	BYREQ+	Literature and surveillance reports (Hulland in prep)	Unpublished
Oropouche fever	Oropouche orthobunyavirus (OROV)	Virus	Zoonotic (vector-borne)	Mammals (multi-taxa)	Mosquito	Georeferenced outbreak locations	Latin America	1954-2016	Point	89	OPEN+	Literature and surveillance reports (Romero-Alvarez 2023)	https://pubmed.ncbi.nlm.nih.gov/37149619/
Plague	Yersinia pestis	Bacterium	Zoonotic (vector-borne)	Rodents	Flea	Annual counts of confirmed cases per admin-2 unit	USA	1950-2005	Polygon	304	OPEN	US CDC data from Western USA (Carlson et al 2022)	https://pubmed.ncbi.nlm.nih.gov/34796590/
Plasmodium knowlesi malaria	Plasmodium knowlesi	Protozoa	Zoonotic (vector-borne)	Primates	Mosquito	Georeferenced case locations	Southeast Asia	1996-2013	Point and polygon	185	OPEN	Literature and surveillance reports (Shearer 2016)	https://journals.plos.org/plosntds/article?id=10.1371/journal.pntd.0004915
Powassan virus disease	Powassan virus (POWV)	Virus	Zoonotic (vector-borne)	Mammals (multi-taxa)	Tick	Annual counts of confirmed cases per admin-2 unit	USA	2004-2020	Polygon	181	BYREQ	US CDC ArboNet	https://www.cdc.gov/mosquitoes/php/arbonet/index.html
Rift Valley fever	Rift Valley fever phlebovirus (RVFV)	Virus	Zoonotic (vector-borne)	Mosquitoes, ungulates, livestock	Mosquito	Georeferenced outbreak locations	Africa & Arabian peninsula	1987-2018	Point and polygon	477	OPEN	Literature and surveillance reports	https://ghdx.healthdata.org/record/ihme-data/rvf-environmental-suitability-and-spillover-potential-geospatial-estimates
St. Louis encephalitis	St. Louis encephalitis virus (SLEV)	Virus	Zoonotic (vector-borne)	Wild birds	Mosquito	Annual counts of confirmed cases per admin-2 unit	USA	2003-2020	Point and polygon	152	BYREQ	US CDC ArboNet	https://www.cdc.gov/mosquitoes/php/arbonet/index.html
West Nile virus disease	West Nile virus (WNV)	Virus	Zoonotic (vector-borne)	Wild birds	Mosquito	Annual counts of confirmed cases per admin-2 unit	USA	1999-2020	Polygon	8990	BYREQ	US CDC ArboNet	https://www.cdc.gov/mosquitoes/php/arbonet/index.html
Yellow fever	Yellow fever virus (YFV)	Virus	Zoonotic (vector-borne)	Primates	Mosquito	Georeferenced outbreak locations	Americas, Africa	1961-2016	Point and polygon	996	BYREQ+	Literature and surveillance reports (Shearer 2018)	https://pubmed.ncbi.nlm.nih.gov/29398634/
						Annual counts of confirmed cases per admin-2 unit	Brazil	2001-2016	Polygon	127	OPEN+	Brazil SINAN (Notifiable Diseases Information System)	https://datasus.saude.gov.br/
Zika fever	Zika virus (ZIKV)	Virus	Vector-borne	Primates	Mosquito	Georeferenced outbreak locations	Global	1953-2016	Point and polygon	322	OPEN	Literature and surveillance reports (Messina 2016)	https://elifesciences.org/articles/15272
*Data accessibility acronyms: OPEN = available in useable format; OPEN+ = available but requires extraction and formatting; BYREQ = available on request from surveillance programmes; BYREQ+ = available on request from study authors.
