## Supplementary Table 3 for "The anthropogenic fingerprint on emerging infectious diseases"

### Sheet: ED4 - COVARIATES
Covariate	Driver type	Description	Source	Spatial resolution	Temporal resolution	URL
Biodiversity Intactness Index	Ecosystem structure	Average abundance of originally present species, relative to undisturbed habitat, modelled as a function of land use intensity	Newbold et al. 2016	1km	2005 (single time epoch)	https://data.nhm.ac.uk/dataset/global-map-of-the-biodiversity-intactness-index-from-newbold-et-al-2016-science/resource/8531b4dc-bd44-4586-8216-47b3b8d60e85
Cropland cover	Ecosystem structure	% area covered by cropland	Copernicus Land Cover (PROBA-V satellite)	100m	2015 (single time epoch)	https://zenodo.org/record/3939038
Cropland expansion	Land use impact	Net change in cropland 2000 to 2019 (gain-loss) as % of total area	GLAD Global Cropland Expansion (Landsat)	30m	2000-2019	https://glad.umd.edu/dataset/croplands
Forest cover	Ecosystem structure	% area tree cover	Copernicus Land Cover (PROBA-V satellite)	100m	2015 (single time epoch)	https://zenodo.org/record/3939038
Forest loss	Land use impact	Tree cover loss 2000 to 2020 as % of total area	Global Forest Change (Landsat)	30m	2000-2020	https://glad.earthengine.app/view/global-forest-change
Human population	NA	Census population counts disaggregated to grid-cell level, using uncontrained top-down prediction methods (WorldPop.org)	WorldPop	1km	2010	https://hub.worldpop.org/geodata/summary?id=24767
Hunting pressure	Land use impact	Model-predicted average hunting-related species abundance declines (tropical forest biomes only)	Projected meta-analytic model from Benitez-Lopez et al 2019		Present-day (single nominal time epoch)	https://journals.plos.org/plosbiology/article?id=10.1371/journal.pbio.3000247
Livestock density	Socioeconomic	Mean per-grid-cell density of livestock	Gridded Livestock of the World	1km	2010 (single time epoch)	https://www.nature.com/articles/sdata2018227
Mining	Land use impact	% of area covered in mining land use	Global mining land use maps from Maus et al 2022	1km	2019 (single time epoch)	https://www.nature.com/articles/s41597-022-01547-4
Precipitation change	Climate change	Difference in mean annual precipitation between reference period (1950-70) and present day (2000-2020)	ERA5-Land monthly precipitation (post-processed)	9km	Focal period 2000-2020, compared to baseline period 1950-1970	https://doi.org/10.24381/cds.68d2bb30
Protected area coverage	Land use impact	% area under land-based conservation protection	World Database on Protected Areas	1km	Present-day (single time epoch)	https://www.protectedplanet.net/en/thematic-areas/wdpa?tab=WDPA
Social vulnerability	Socioeconomic	Global Gridded Relative Deprivation Index	SEDAC	1km	2010-2020 (single time epoch)	https://sedac.ciesin.columbia.edu/data/set/povmap-grdi-v1
Temperature change	Climate change	Difference in mean annual air temperature between reference period (1950-70) and present day (2000-2020)	ERA5-Land monthly air temperature means (post-processed)	9km	Focal period 2000-2020, compared to baseline period 1950-1970	https://doi.org/10.24381/cds.68d2bb30
Travel time to healthcare	Detection	Mean road-based travel time to the nearest health facility	Modelled travel time based on friction surface, from Weiss et al 2020	1km	2015 (single time epoch)	https://www.nature.com/articles/s41591-020-1059-1
Urban expansion	Land use impact	Net change in built-up area 2000-2019 as % of total area	ESA-CCI Land Cover	300m	2000-2019	https://www.nature.com/articles/s41893-020-0521-x
Urban land cover	Detection	% impervious land cover	Copernicus Land Cover (PROBA-V satellite)	100m	2015 (single time epoch)	https://zenodo.org/record/3939038
Vegetation heterogeneity	Ecosystem structure	Second-order dissimilarity of Enhanced Vegetation Index among neighbouring pixels	Habitat heterogeneity metrics database from Tuanmu et al 2015	1km	2005 (single time epoch)	https://onlinelibrary.wiley.com/doi/abs/10.1111/geb.12365
